# Mapping AML heterogeneity – multi-cohort transcriptomic analysis identifies novel clusters and divergent ex-vivo drug responses

**DOI:** 10.1101/2023.03.29.23287896

**Authors:** Jeppe F Severens, E Onur Karakaslar, Bert A van der Reijden, Elena Sánchez-López, Redmar R van den Berg, Constantijn JM Halkes, Peter van Balen, Hendrik Veelken, Marcel JT Reinders, Marieke Griffioen, Erik B van den Akker

**Author notes:** Corresponding author: Erik B. van den Akker, PhD; Department of Biomedical Data Sciences, Leiden University Medical Center, Leiden, The Netherlands; Einthovenweg 20, 2333 ZC, Leiden, The Netherlands, 57. Disclosure of interest The authors declare no competing financial interests.

## Abstract

Subtyping of acute myeloid leukaemia (AML) is predominantly based on recurrent genetic abnormalities, but recent literature indicates that transcriptomic phenotyping holds immense potential to further refine AML classification. Here we integrated five AML transcriptomic datasets with corresponding genetic information to provide an overview (n=1224) of the transcriptomic AML landscape. Consensus clustering identified 17 robust patient clusters which improved identification of *CEBPA*-mutated patients with favourable outcomes, and uncovered transcriptomic subtypes for *KMT2A* rearrangements (2), *NPM1* mutations (5), and AML with myelodysplasia-related changes (AML-MRC) (5). Transcriptomic subtypes of *KMT2A*, *NPM1* and AML-MRC showed distinct mutational profiles, cell type differentiation arrests and immune properties, suggesting differences in underlying disease biology. Moreover, our transcriptomic clusters show differences in ex-vivo drug responses, even when corrected for differentiation arrest and superiorly capture differences in drug response compared to genetic classification. In conclusion, our findings underscore the importance of transcriptomics in AML subtyping and offer a basis for future research and personalised treatment strategies. Our transcriptomic compendium is publicly available and we supply an R package to project clusters to new transcriptomic studies.
