## Supplemental Table 3 for "Mapping AML heterogeneity – multi-cohort transcriptomic analysis identifies novel clusters and divergent ex-vivo drug responses"

### Sheet: Sheet 1
Supplemental Table 3: Drugs with significantly lower AUC per transcriptional cluster.
Drug	Cluster	n	p_value_wilcox	p_value_wilcox_adj	p_value_lm	p_value_lm_adj
A-674563	NPM1(1)	36	6.47e-05	0.00209349	0.065533	0.129781
A-674563	NPM1(2)	20	0.00161	0.0176344	0.128893	0.205039
AT7519	KMT2A(1)	20	0.00576	0.0366233	0.132682	0.205039
AT7519	NPM1(4)	22	0.00569	0.0366233	0.661127	0.702883
AZD1152-HQPA (AZD2811)	NPM1(1)	34	0.00102	0.01278	0.104603	0.175727
AZD1152-HQPA (AZD2811)	NPM1(2)	20	2e-05	0.001065	0.00444277	0.0299147
Alisertib (MLN8237)	NPM1(2)	20	0.00231	0.0205012	0.0615469	0.126862
Axitinib (AG-013736)	NPM1(4)	22	0.000179	0.00423633	0.00266165	0.0232881
BEZ235	NPM1(4)	17	0.0154	0.0618906	1	1
Bortezomib (Velcade)	NPM1(4)	22	0.0115	0.048505	0.357732	0.446061
Bortezomib (Velcade)	NPM1(5)	19	0.0135	0.0557077	1	1
CI-1040 (PD184352)	NPM1(5)	19	0.000351	0.006319	0.944136	0.953577
CI-1040 (PD184352)	AML-MRC(4)	33	0.00929	0.045489	0.0165497	0.059697
Canertinib (CI-1033)	KMT2A(1)	21	0.00439	0.031169	0.232806	0.305369
Canertinib (CI-1033)	NPM1(1)	34	0.0169	0.0659735	1	1
Cediranib (AZD2171)	NPM1(4)	20	0.00542	0.0355218	0.232474	0.305369
Cediranib (AZD2171)	NPM1(5)	19	0.00297	0.0238721	0.44026	0.499621
Cediranib (AZD2171)	AML-MRC(5)	11	0.00656	0.0388133	0.0111011	0.0505255
Crenolanib	NPM1(2)	18	0.00178	0.0176344	0.0417193	0.100325
Dasatinib	NPM1(4)	24	2.84e-05	0.00120984	0.00505207	0.0318912
Dovitinib (CHIR-258)	NPM1(1)	33	0.00194	0.0179661	0.225	0.303
Dovitinib (CHIR-258)	NPM1(2)	20	2.73e-05	0.00120984	0.0331871	0.0882633
Dovitinib (CHIR-258)	AML-MRC(5)	11	0.00694	0.0394192	0.148889	0.21596
Erlotinib	NPM1(1)	36	6.88e-05	0.00209349	0.089025	0.157746
Erlotinib	NPM1(2)	18	0.00168	0.0176344	0.439907	0.499621
Erlotinib	AML-MRC(5)	12	0.0304	0.0952235	1	1
Flavopiridol	NPM1(5)	18	0.0287	0.0905644	1	1
Foretinib (XL880)	NPM1(1)	33	0.00986	0.0461578	0.000747213	0.0201546
Foretinib (XL880)	NPM1(2)	19	0.0194	0.0694487	1	1
GDC-0941	NPM1(4)	20	0.000301	0.00582845	0.0340819	0.0882633
GDC-0941	NPM1(5)	17	0.0247	0.0803221	1	1
GSK-1838705A	NPM1(1)	35	1.18e-06	0.000486705	0.00133933	0.0201546
GSK-1838705A	AML-MRC(1)	6	0.00913	0.0452253	0.592629	0.643608
INK-128	KMT2A(1)	22	0.00141	0.0162341	0.0335704	0.0882633
INK-128	NPM1(4)	22	0.00762	0.0421574	0.406875	0.487509
Ibrutinib (PCI-32765)	NPM1(1)	34	0.00675	0.0388581	0.0189033	0.0619777
Ibrutinib (PCI-32765)	NPM1(2)	19	0.017	0.0659735	1	1
Ibrutinib (PCI-32765)	NPM1(4)	21	0.00908	0.0452253	0.151814	0.21596
Idelalisib	KMT2A(1)	22	0.000158	0.00423338	0.0513763	0.113542
Idelalisib	NPM1(5)	19	0.0287	0.0905644	1	1
JNJ-7706621	NPM1(2)	20	0.00393	0.0288652	0.0208638	0.0619777
KW-2449	NPM1(1)	33	1.42e-05	0.0010082	0.0001089	0.0109989
KW-2449	NPM1(2)	19	0.000764	0.0112229	0.149809	0.21596
KW-2449	NPM1(3)	18	0.00818	0.0441099	0.115411	0.188009
KW-2449	AML-MRC(5)	11	0.0322	0.0972851	1	1
LY-333531	NPM1(1)	32	0.0207	0.0728777	1	1
LY-333531	NPM1(2)	17	0.00288	0.0235938	0.0429354	0.100848
Linifanib (ABT-869)	NPM1(4)	21	0.00908	0.0452253	0.365706	0.450442
Midostaurin	AML-MRC(5)	12	0.00511	0.0345459	0.0534714	0.114907
Motesanib (AMG-706)	NPM1(4)	20	0.000169	0.00423494	0.00820409	0.0414306
NF-kB Activation Inhibitor	NPM1(1)	33	0.000603	0.00917421	0.039983	0.0988848
NF-kB Activation Inhibitor	NPM1(2)	19	0.00106	0.0129017	0.542597	0.595677
NF-kB Activation Inhibitor	NPM1(3)	19	0.00265	0.0221353	0.00191052	0.0214402
NF-kB Activation Inhibitor	AML-MRC(1)	6	0.0175	0.0659735	1	1
NVP-TAE684	NPM1(1)	34	6.67e-06	0.000568284	0.000872251	0.0201546
Neratinib (HKI-272)	NPM1(1)	34	0.0191	0.0689542	1	1
Neratinib (HKI-272)	AML-MRC(5)	11	0.00453	0.0316357	0.142245	0.214429
Nilotinib	NPM1(4)	22	0.000901	0.01278	0.328787	0.415094
Nilotinib	NPM1(5)	19	0.0183	0.0677896	1	1
PD173955	NPM1(3)	19	0.00208	0.0188528	0.00953064	0.0458378
PD173955	NPM1(4)	21	0.0104	0.0465938	0.026277	0.075828
PHA-665752	NPM1(1)	35	0.000159	0.00423338	0.018946	0.0619777
PHA-665752	NPM1(3)	19	0.011	0.0477636	0.179494	0.248341
PHA-665752	AML-MRC(1)	6	0.0211	0.0729312	1	1
Pazopanib (GW786034)	NPM1(2)	20	0.00644	0.03864	0.0161416	0.059697
Pazopanib (GW786034)	NPM1(3)	20	0.000447	0.00705267	0.00708259	0.0397412
Pazopanib (GW786034)	NPM1(4)	19	0.0241	0.0789738	1	1
Pelitinib (EKB-569)	NPM1(2)	19	0.0035	0.026625	0.207522	0.28324
Pelitinib (EKB-569)	NPM1(3)	18	0.00844	0.0445459	0.104059	0.175727
Quizartinib (AC220)	NPM1(1)	35	0.0175	0.0659735	1	1
Quizartinib (AC220)	NPM1(2)	19	0.00102	0.01278	0.0027669	0.0232881
Quizartinib (AC220)	NPM1(3)	18	0.00772	0.0421631	0.073517	0.140098
RAF265 (CHIR-265)	NPM1(3)	19	0.0174	0.0659735	1	1
RAF265 (CHIR-265)	AML-MRC(5)	11	0.0094	0.0455045	0.673482	0.708559
Rapamycin	NPM1(4)	19	0.00178	0.0176344	0.106132	0.175727
Rapamycin	NPM1(5)	18	0.0102	0.0465938	0.373161	0.454088
Roscovitine (CYC-202)	NPM1(2)	20	0.000988	0.01278	0.262701	0.335859
Roscovitine (CYC-202)	AML-MRC(5)	12	0.0105	0.0465938	0.00648702	0.0385405
SNS-032 (BMS-387032)	NPM1(3)	18	0.00983	0.0461578	0.0297653	0.0835082
SNS-032 (BMS-387032)	NPM1(4)	22	0.00667	0.0388581	0.536307	0.595242
STO609	NPM1(1)	32	0.0221	0.0738844	1	1
STO609	AML-MRC(1)	5	0.00847	0.0445459	0.0651761	0.129781
Selumetinib (AZD6244)	NPM1(4)	22	0.00471	0.0323623	0.796619	0.829469
Selumetinib (AZD6244)	NPM1(5)	19	3.34e-06	0.000486705	0.930241	0.949034
Selumetinib (AZD6244)	AML-MRC(4)	30	0.00976	0.0461578	0.0401413	0.0988848
Sorafenib	NPM1(1)	35	0.00173	0.0176344	0.0142761	0.0576754
Sorafenib	NPM1(2)	22	1.67e-05	0.00101631	0.00042513	0.0201546
Sorafenib	NPM1(3)	21	0.00519	0.0345459	0.0978251	0.170351
Sunitinib	NPM1(1)	35	0.0136	0.0557077	1	1
Sunitinib	NPM1(2)	22	0.000957	0.01278	0.00776884	0.0412975
Tozasertib (VX-680)	NPM1(1)	36	0.0152	0.0616686	1	1
Tozasertib (VX-680)	NPM1(2)	19	0.0063	0.03834	0.146564	0.21596
Tozasertib (VX-680)	NPM1(3)	19	0.00902	0.0452253	0.0205613	0.0619777
Trametinib (GSK1120212)	NPM1(4)	23	0.0109	0.0477636	0.522073	0.585882
Trametinib (GSK1120212)	NPM1(5)	20	4.57e-06	0.000486705	0.97752	0.97752
Vandetanib (ZD6474)	NPM1(1)	36	0.000389	0.00662856	0.0574078	0.120796
Vargetef	NPM1(1)	36	4e-05	0.00154909	0.00144505	0.0201546
Vargetef	NPM1(2)	20	0.0113	0.048138	0.258861	0.335192
Vargetef	NPM1(3)	18	0.0182	0.0677896	1	1
17-AAG (Tanespimycin)	KMT2A(1)	22	0.0214	0.0729312	1	1
17-AAG (Tanespimycin)	NPM1(4)	22	0.000296	0.00582845	0.0669972	0.130129
17-AAG (Tanespimycin)	NPM1(5)	18	0.00625	0.03834	0.422055	0.489972
Cabozantinib	NPM1(1)	33	0.00334	0.0258698	0.00350944	0.0257465
Cabozantinib	NPM1(2)	18	0.000291	0.00582845	0.00148072	0.0201546
Cabozantinib	NPM1(4)	21	0.0172	0.0659735	1	1
JNJ-38877605	NPM1(1)	33	0.0218	0.0737048	1	1
JNJ-38877605	AML-MRC(5)	12	0.0175	0.0659735	1	1
KU-55933	NPM1(1)	35	0.00247	0.0210444	0.0517122	0.113542
KU-55933	AML-MRC(1)	5	0.0312	0.0956201	1	1
MGCD-265	NPM1(2)	17	0.0101	0.0465938	0.0804133	0.148925
MGCD-265	NPM1(4)	21	0.0272	0.0877818	1	1
MGCD-265	AML-MRC(5)	11	0.00615	0.03834	0.0203581	0.0619777
MK-2206	NPM1(4)	21	0.00024	0.00538105	0.0195263	0.0619777
MK-2206	NPM1(5)	18	0.00136	0.0160933	0.927494	0.949034
MLN8054	NPM1(1)	35	0.0222	0.0738844	1	1
MLN8054	AML-MRC(4)	33	0.0212	0.0729312	1	1
NVP-ADW742	NPM1(1)	33	0.0308	0.095387	1	1
NVP-ADW742	NPM1(2)	19	0.00893	0.0452253	0.0810975	0.148925
NVP-ADW742	AML-MRC(5)	11	0.0201	0.071355	1	1
Regorafenib (BAY 73-4506)	NPM1(1)	34	0.00378	0.0282505	0.0115058	0.0505255
Regorafenib (BAY 73-4506)	NPM1(2)	19	0.0104	0.0465938	0.0497625	0.113542
Ruxolitinib (INCB018424)	NPM1(4)	20	0.000444	0.00705267	0.0015964	0.0201546
Ruxolitinib (INCB018424)	AML-MRC(4)	35	0.0111	0.0477636	0.41028	0.487509
SU11274	NPM1(2)	15	0.0185	0.0679397	1	1
Saracatinib (AZD0530)	NPM1(4)	21	0.000356	0.006319	0.00356882	0.0257465
Tivozanib (AV-951)	NPM1(2)	19	0.019	0.0689542	1	1
Tivozanib (AV-951)	NPM1(4)	21	0.00439	0.031169	0.00233086	0.0232881
Vismodegib (GDC-0449)	NPM1(4)	22	0.00735	0.0411987	0.133986	0.205039
Vismodegib (GDC-0449)	NPM1(5)	17	0.0121	0.0505353	1	1
Vismodegib (GDC-0449)	AML-MRC(5)	12	0.00193	0.0179661	0.0847863	0.152918
Elesclomol	AML-MRC(4)	32	6.13e-05	0.00209349	0.131569	0.205039
DBZ	NPM1(1)	33	0.00175	0.0176344	0.0155633	0.059697
Bay 11-7085	NPM1(1)	30	0.00194	0.0179661	0.170527	0.239211
Lenvatinib	NPM1(3)	16	0.0285	0.0905644	1	1
Lenvatinib	NPM1(4)	18	0.00319	0.0251656	0.0122784	0.0516715
Venetoclax	KMT2A(2)	4	0.0241	0.0789738	1	1
Venetoclax	NPM1(1)	33	3.9e-06	0.000486705	0.636133	0.683505
Venetoclax	NPM1(2)	17	0.00247	0.0210444	0.421004	0.489972
Venetoclax	AML-MRC(1)	5	0.0213	0.0729312	1	1
Cytarabine	NPM1(2)	13	0.032	0.0972851	1	1
Cytarabine	NPM1(3)	15	0.0309	0.095387	1	1
