## Supplemental Table 2 for "Mapping AML heterogeneity – multi-cohort transcriptomic analysis identifies novel clusters and divergent ex-vivo drug responses"

### Sheet: Sheet 1
Supplemental Table 2: Enriched aberrations per transcriptional cluster.
Aberration	Odds Ratio	Percentage	Cluster	P-value	FDR
CBFB::MYH11	11269.1	95%	CBFB::MYH11.T	5.6e-144	9.71e-141
KIT	14.97	41%	CBFB::MYH11.T	6.85e-25	9.9e-23
NRAS	3.86	39%	CBFB::MYH11.T	3.92e-09	1.54e-07
+2	2.41	15%	CBFB::MYH11.T	0.00345	0.0446
+22	7.79	15%	CBFB::MYH11.T	1.78e-07	5.83e-06
RUNX1::RUNX1T1	7290.09	94%	RUNX1::RUNX1T1.T	2.5e-96	1.45e-93
KIT	11.06	41%	RUNX1::RUNX1T1.T	5.92e-14	3.66e-12
-Y	14.65	23%	RUNX1::RUNX1T1.T	1.11e-10	5.33e-09
-9q	10.31	16%	RUNX1::RUNX1T1.T	1.26e-06	3.47e-05
-X	21.89	16%	RUNX1::RUNX1T1.T	9.08e-09	3.5e-07
PML::RARA	Inf	100%	PML::RARA.T	3.51e-105	3.04e-102
FLT3-ITD	3	47%	PML::RARA.T	3.33e-05	0.000725
CEBPA	71.97	76%	CEBPA.T	8.6e-50	2.49e-47
GATA2	11.03	23%	CEBPA.T	7.39e-10	3.2e-08
WT1	2.83	14%	CEBPA.T	0.00759	0.0887
CSF3R	12.83	8%	CEBPA.T	7.24e-05	0.00141
-11/11q	5.38	7%	CEBPA.T	0.00557	0.0671
FLT3-ITD	3.05	48%	NUP98.T	0.00341	0.0444
NUP98::NSD1	153.67	45%	NUP98.T	9.52e-19	8.25e-17
WT1	8.66	33%	NUP98.T	1.34e-05	0.000306
KMT2A::ELL	14.9	10%	NUP98.T	0.00236	0.0319
Any KMT2A fusion	42.72	67%	KMT2A(1).T	2.79e-50	9.67e-48
MRC cytogenetics	2.15	43%	KMT2A(1).T	0.000584	0.00946
KMT2A::MLLT3	33.92	31%	KMT2A(1).T	4.92e-24	6.57e-22
+8/8q	3.74	28%	KMT2A(1).T	8.52e-07	2.46e-05
KRAS	3.48	20%	KMT2A(1).T	0.000111	0.00208
KMT2A::MLLT10	83.47	19%	KMT2A(1).T	4.32e-18	3.57e-16
FLT3-TKD	4.11	18%	KMT2A(1).T	3.3e-05	0.000725
Any KMT2A fusion	Inf	100%	KMT2A(2).T	3.01e-15	1.93e-13
High MECOM expression	23.06	80%	KMT2A(2).T	4.26e-08	1.48e-06
KMT2A::MLLT4	318.29	67%	KMT2A(2).T	3.18e-17	2.51e-15
NPM1	74.85	95%	NPM1(1).T	5.46e-53	2.37e-50
FLT3-ITD	2.6	43%	NPM1(1).T	1.34e-05	0.000306
IDH2-R140	7.98	37%	NPM1(1).T	2.4e-15	1.66e-13
TET2	3.51	33%	NPM1(1).T	4.67e-07	1.42e-05
IDH1-R132	6.29	25%	NPM1(1).T	1.28e-09	5.3e-08
DNMT3A nonHsp	2.28	20%	NPM1(1).T	0.00351	0.0451
FLT3-ITD	22	84%	NPM1(2).T	2.42e-37	5.99e-35
NPM1	17.86	83%	NPM1(2).T	2.56e-33	5.55e-31
DNMT3A-R882	5.34	35%	NPM1(2).T	3.25e-10	1.52e-08
DNMT3A nonHsp	2.49	21%	NPM1(2).T	0.00159	0.0224
WT1	3.25	15%	NPM1(2).T	0.000681	0.0106
STAG2	2.98	11%	NPM1(2).T	0.00566	0.0677
KMT2D	7.96	5%	NPM1(2).T	0.00179	0.0249
NPM1	2.53	45%	NPM1(3).T	0.000312	0.00526
FLT3-ITD	2.47	42%	NPM1(3).T	0.000523	0.00856
PTPN11	4	21%	NPM1(3).T	0.000186	0.00329
WT1	4.68	21%	NPM1(3).T	4.85e-05	0.000989
SMC3	4.79	8%	NPM1(3).T	0.00818	0.0934
NPM1	8.61	72%	NPM1(4).T	4.04e-19	3.89e-17
FLT3-ITD	2.54	43%	NPM1(4).T	8.53e-05	0.00164
DNMT3A-R882	7.4	42%	NPM1(4).T	1.67e-13	9.99e-12
FLT3-TKD	5.13	22%	NPM1(4).T	1.75e-06	4.6e-05
DNMT3A nonHsp	2.44	21%	NPM1(4).T	0.0031	0.0408
NPM1	3.29	51%	NPM1(5).T	2.9e-06	7.28e-05
TET2	3.38	33%	NPM1(5).T	3.18e-05	0.000715
DNMT3A-R882	3.34	27%	NPM1(5).T	0.000132	0.00244
KRAS	4.17	23%	NPM1(5).T	4.71e-05	0.000978
MRC genes	4.09	56%	AML-MRC(1).T	3.35e-05	0.000725
IDH1-R132	17.05	49%	AML-MRC(1).T	5.37e-13	3.1e-11
DNMT3A nonHsp	5.06	35%	AML-MRC(1).T	3.8e-05	0.000813
+1	4.48	31%	AML-MRC(1).T	0.000297	0.00506
IDH2-R172	80	27%	AML-MRC(1).T	9.06e-13	5.07e-11
+15	10.55	10%	AML-MRC(1).T	0.00576	0.0684
MRC cytogenetics	3	52%	AML-MRC(2).T	4.13e-05	0.000874
High MECOM expression	5.86	48%	AML-MRC(2).T	3.45e-10	1.57e-08
TP53	6.71	35%	AML-MRC(2).T	1.05e-08	3.96e-07
-1	5.01	30%	AML-MRC(2).T	2.68e-06	6.82e-05
-7/7q	4.81	27%	AML-MRC(2).T	6.71e-06	0.000159
-5/5q	5.62	27%	AML-MRC(2).T	1.23e-06	3.44e-05
-17/17p	4.23	17%	AML-MRC(2).T	0.000592	0.0095
-16	5.85	14%	AML-MRC(2).T	0.000722	0.0112
-15	11.35	14%	AML-MRC(2).T	0.0001	0.00191
-9	16	14%	AML-MRC(2).T	4.88e-06	0.000119
-4	5.4	9%	AML-MRC(2).T	0.00524	0.0635
add12p	5.7	9%	AML-MRC(2).T	0.00431	0.0534
-3	6.86	9%	AML-MRC(2).T	0.00223	0.0304
add14q	16.17	8%	AML-MRC(2).T	0.00386	0.0485
+6	6.22	7%	AML-MRC(2).T	0.00806	0.0926
MRC genes	6.38	65%	AML-MRC(3).T	1.55e-15	1.17e-13
MRC cytogenetics	3.54	55%	AML-MRC(3).T	4.18e-08	1.48e-06
High MECOM expression	4.69	42%	AML-MRC(3).T	5.44e-10	2.42e-08
ASXL1	10.14	37%	AML-MRC(3).T	1.61e-15	1.17e-13
SRSF2	9.14	30%	AML-MRC(3).T	2.58e-12	1.36e-10
TET2	2.23	25%	AML-MRC(3).T	0.00409	0.051
+8/8q	2.65	23%	AML-MRC(3).T	0.000889	0.0136
RUNX1	3.01	23%	AML-MRC(3).T	0.000239	0.00417
STAG2	8.55	22%	AML-MRC(3).T	1.88e-09	7.59e-08
-1	3.06	21%	AML-MRC(3).T	0.000398	0.00658
-7/7q	3.36	21%	AML-MRC(3).T	0.000155	0.00276
+1	2.54	20%	AML-MRC(3).T	0.00284	0.0375
TP53	2.72	19%	AML-MRC(3).T	0.00212	0.0291
-2	3.56	14%	AML-MRC(3).T	0.00121	0.0177
-17/17p	2.82	12%	AML-MRC(3).T	0.00772	0.0892
+13	5.33	11%	AML-MRC(3).T	0.000624	0.00993
-16	3.73	10%	AML-MRC(3).T	0.00687	0.0811
-21	5.07	10%	AML-MRC(3).T	0.00169	0.0236
SF3B1	4.61	7%	AML-MRC(3).T	0.00497	0.0611
-12p	6.28	6%	AML-MRC(3).T	0.00367	0.0466
-3q	7.82	5%	AML-MRC(3).T	0.00522	0.0635
MRC cytogenetics	10.27	75%	AML-MRC(4).T	2.68e-28	4.23e-26
TP53	12.69	42%	AML-MRC(4).T	8.39e-24	1.04e-21
-5/5q	17.98	41%	AML-MRC(4).T	1.49e-28	2.58e-26
-1	10.58	39%	AML-MRC(4).T	7.78e-21	8.43e-19
High MECOM expression	3.96	38%	AML-MRC(4).T	7.57e-10	3.2e-08
-7/7q	7.87	32%	AML-MRC(4).T	2.76e-15	1.84e-13
-17/17p	13.9	28%	AML-MRC(4).T	8.83e-19	8.06e-17
-2	15.78	28%	AML-MRC(4).T	3.62e-19	3.69e-17
+1	4.21	26%	AML-MRC(4).T	5.33e-08	1.81e-06
RUNX1	2.44	20%	AML-MRC(4).T	0.000977	0.0147
+2	3.55	20%	AML-MRC(4).T	1.24e-05	0.00029
-22	15.77	16%	AML-MRC(4).T	1.07e-10	5.28e-09
-18	9.41	15%	AML-MRC(4).T	3.33e-08	1.2e-06
-16	7.36	14%	AML-MRC(4).T	7.47e-07	2.2e-05
-21	11.4	14%	AML-MRC(4).T	1.93e-08	7.11e-07
-3	32.31	14%	AML-MRC(4).T	2.24e-12	1.22e-10
-20	10.21	12%	AML-MRC(4).T	1.37e-06	3.7e-05
NF1	4.24	11%	AML-MRC(4).T	0.00024	0.00417
-4	10.4	11%	AML-MRC(4).T	3.46e-07	1.07e-05
add12p	11.36	11%	AML-MRC(4).T	1.88e-07	6.04e-06
-12/12p	11.59	11%	AML-MRC(4).T	1.53e-07	5.09e-06
GATA2, MECOM	63.82	11%	AML-MRC(4).T	2.19e-11	1.12e-09
+22	3.85	10%	AML-MRC(4).T	0.00141	0.0202
SF3B1	8.4	10%	AML-MRC(4).T	3.92e-06	9.71e-05
-14	16.97	10%	AML-MRC(4).T	2.38e-07	7.49e-06
JAK2	6.57	9%	AML-MRC(4).T	4.95e-05	0.000997
+11	14.62	9%	AML-MRC(4).T	4.91e-07	1.47e-05
-15	6.19	8%	AML-MRC(4).T	0.000937	0.0143
+9	8.85	8%	AML-MRC(4).T	7e-05	0.00138
-13/13q	7.74	8%	AML-MRC(4).T	4.74e-05	0.000978
add5q	15.97	8%	AML-MRC(4).T	5.25e-06	0.000126
+19	4.99	7%	AML-MRC(4).T	0.00111	0.0166
add17p	7.67	7%	AML-MRC(4).T	0.000364	0.00607
-8	9.87	7%	AML-MRC(4).T	0.000129	0.0024
-9	5.31	6%	AML-MRC(4).T	0.00368	0.0466
-6	9.56	6%	AML-MRC(4).T	0.00143	0.0203
add1p	7.33	6%	AML-MRC(4).T	0.00114	0.0169
IKZF1	6.56	6%	AML-MRC(4).T	0.000655	0.0103
-12p	5.9	5%	AML-MRC(4).T	0.00246	0.033
add3p	9.67	5%	AML-MRC(4).T	0.00134	0.0196
add4q	7.56	4%	AML-MRC(4).T	0.00762	0.0887
MRC genes	15.18	81%	AML-MRC(5).T	4.59e-22	5.31e-20
RUNX1	27.14	67%	AML-MRC(5).T	9.51e-31	1.83e-28
ASXL1	5.17	27%	AML-MRC(5).T	1.6e-06	4.27e-05
+1	3	23%	AML-MRC(5).T	0.00138	0.0199
SRSF2	5.66	23%	AML-MRC(5).T	2.13e-06	5.5e-05
PHF6	12.89	15%	AML-MRC(5).T	9.98e-07	2.84e-05
U2AF1	5.8	14%	AML-MRC(5).T	0.000147	0.00266
+13	6.89	14%	AML-MRC(5).T	0.000135	0.00247
BCOR	6.69	14%	AML-MRC(5).T	6.02e-05	0.0012
-20q	12.94	8%	AML-MRC(5).T	0.000275	0.00473
BCORL1	9.34	6%	AML-MRC(5).T	0.00266	0.0354
