## Supplemental Table 1 for "Mapping AML heterogeneity – multi-cohort transcriptomic analysis identifies novel clusters and divergent ex-vivo drug responses"

### Sheet: Sheet1
Supplemental Table 1: Patient characteristics and inferred diagnoses from genetic data.
	BEAT (N=435, 35%)	TARGET (N=145, 12%)	TCGA (N=150, 12%)	LEUCEGENE (N=399, 33%)	LUMC (N=95, 8%)	All (N=1224, 100%)
Sex
Female	202 (46%)	71 (49%)	67 (45%)	171 (43%)	43 (45%)	554 (45%)
Male	233 (54%)	74 (51%)	83 (55%)	228 (57%)	52 (55%)	670 (55%)
Age (Years)
Mean (SD)	56 (±18)	8.7 (±6.1)	54 (±16)	55 (±16)	52 (±13)	50 (±22)
WHO 2022 subtype
CBFB::MYH11	33 (8%)	28 (19%)	8 (5%)	28 (7%)	10 (11%)	107 (9%)
RUNX1::RUNX1T1	12 (3%)	24 (17%)	6 (4%)	18 (5%)	3 (3%)	63 (5%)
PML::RARA	20 (5%)	0 (0%)	15 (10%)	29 (7%)	2 (2%)	66 (5%)
NUP98	4 (1%)	12 (8%)	3 (2%)	7 (2%)	2 (2%)	28 (2%)
DEK::NUP214	0 (0%)	1 (1%)	0 (0%)	2 (1%)	1 (1%)	4 (0%)
BCR::ABL1	1 (0%)	0 (0%)	4 (3%)	0 (0%)	0 (0%)	5 (0%)
GATA2, MECOM	7 (2%)	0 (0%)	0 (0%)	5 (1%)	2 (2%)	14 (1%)
CEBPA bZIP indel	5 (1%)	6 (4%)	8 (5%)	8 (2%)	4 (4%)	31 (3%)
KMT2A	35 (8%)	34 (23%)	6 (4%)	31 (8%)	7 (7%)	113 (9%)
NPM1	117 (27%)	6 (4%)	37 (25%)	119 (30%)	32 (34%)	311 (25%)
AML-MRC	153 (35%)	9 (6%)	33 (22%)	115 (29%)	18 (19%)	328 (27%)
Rare RGA	3 (1%)	9 (6%)	1 (1%)	0 (0%)	1 (1%)	14 (1%)
No RGA found	33 (8%)	5 (3%)	20 (13%)	18 (5%)	6 (6%)	82 (7%)
Inconclusive	12 (3%)	11 (8%)	9 (6%)	19 (5%)	7 (7%)	58 (5%)
ICC 2022 subtype
CBFB::MYH11	33 (8%)	28 (19%)	8 (5%)	28 (7%)	10 (11%)	107 (9%)
RUNX1::RUNX1T1	12 (3%)	24 (17%)	6 (4%)	18 (5%)	3 (3%)	63 (5%)
PML::RARA	20 (5%)	0 (0%)	15 (10%)	29 (7%)	2 (2%)	66 (5%)
DEK::NUP214	0 (0%)	1 (1%)	0 (0%)	2 (1%)	1 (1%)	4 (0%)
BCR::ABL1	1 (0%)	0 (0%)	4 (3%)	0 (0%)	0 (0%)	5 (0%)
GATA2, MECOM	7 (2%)	0 (0%)	0 (0%)	5 (1%)	2 (2%)	14 (1%)
CEBPA bZIP indel	5 (1%)	6 (4%)	8 (5%)	8 (2%)	4 (4%)	31 (3%)
KMT2A::MLLT3	16 (4%)	14 (10%)	1 (1%)	8 (2%)	4 (4%)	43 (4%)
other KMT2A	19 (4%)	19 (13%)	5 (3%)	23 (6%)	3 (3%)	69 (6%)
NPM1	117 (27%)	6 (4%)	37 (25%)	119 (30%)	32 (34%)	311 (25%)
AML-MRC, MDS genes	119 (27%)	1 (1%)	20 (13%)	72 (18%)	17 (18%)	229 (19%)
AML-MRC, TP53	28 (6%)	0 (0%)	11 (7%)	34 (9%)	2 (2%)	75 (6%)
AML-MRC, cytogenetics	11 (3%)	8 (6%)	7 (5%)	15 (4%)	5 (5%)	46 (4%)
Rare RGA	9 (2%)	22 (15%)	5 (3%)	8 (2%)	3 (3%)	47 (4%)
No RGA found	33 (8%)	5 (3%)	20 (13%)	18 (5%)	6 (6%)	82 (7%)
Inconclusive	5 (1%)	11 (8%)	3 (2%)	12 (3%)	1 (1%)	32 (3%)
Clusters
CBFB::MYH11.T	33 (8%)	30 (21%)	10 (7%)	29 (7%)	10 (11%)	112 (9%)
RUNX1::RUNX1T1.T	12 (3%)	24 (17%)	7 (5%)	19 (5%)	4 (4%)	66 (5%)
PML::RARA.T	19 (4%)	0 (0%)	14 (9%)	29 (7%)	2 (2%)	64 (5%)
CEBPA.T	25 (6%)	8 (6%)	15 (10%)	19 (5%)	5 (5%)	72 (6%)
NUP98.T	7 (2%)	4 (3%)	8 (5%)	10 (3%)	0 (0%)	29 (2%)
KMT2A(1).T	29 (7%)	25 (17%)	7 (5%)	32 (8%)	4 (4%)	97 (8%)
KMT2A(2).T	5 (1%)	2 (1%)	0 (0%)	7 (2%)	1 (1%)	15 (1%)
NPM1(1).T	44 (10%)	3 (2%)	7 (5%)	36 (9%)	8 (8%)	98 (8%)
NPM1(2).T	27 (6%)	4 (3%)	11 (7%)	44 (11%)	7 (7%)	93 (8%)
NPM1(3).T	28 (6%)	16 (11%)	3 (2%)	14 (4%)	5 (5%)	66 (5%)
NPM1(4).T	31 (7%)	6 (4%)	14 (9%)	22 (6%)	9 (9%)	82 (7%)
NPM1(5).T	24 (6%)	1 (1%)	9 (6%)	21 (5%)	13 (14%)	68 (6%)
AML-MRC(1).T	14 (3%)	1 (1%)	6 (4%)	15 (4%)	1 (1%)	37 (3%)
AML-MRC(2).T	26 (6%)	13 (9%)	7 (5%)	16 (4%)	7 (7%)	69 (6%)
AML-MRC(3).T	32 (7%)	1 (1%)	6 (4%)	26 (7%)	8 (8%)	73 (6%)
AML-MRC(4).T	54 (12%)	5 (3%)	13 (9%)	39 (10%)	8 (8%)	119 (10%)
AML-MRC(5).T	25 (6%)	2 (1%)	13 (9%)	21 (5%)	3 (3%)	64 (5%)
